# Exclusive Enteral Nutrition Initiates Individual Protective Microbiome Changes to Induce Remission in Pediatric Crohn’s Disease

**DOI:** 10.1101/2023.12.21.23300351

**Authors:** Deborah Häcker, Kolja Siebert, Byron J Smith, Nikolai Köhler, Alessandra Riva, Aritra Mahapatra, Helena Heimes, Jiatong Nie, Amira Metwaly, Hannes Hölz, Quirin Manz, Federica De Zen, Jeannine Heetmeyer, Katharina Socas, Giang Le Thi, Chen Meng, Karin Kleigrewe, Josch K Pauling, Klaus Neuhaus, Markus List, Katherine S Pollard, Tobias Schwerd, Dirk Haller

## Abstract

Exclusive enteral nutrition (EEN) is the first-line therapy for pediatric Crohn’s disease (CD), but protective mechanisms remain unknown. We established a prospective pediatric cohort to characterize the function of fecal microbiota and metabolite changes of treatment-naïve CD patients in response to EEN. Integrated multi-omics analysis identified network clusters from individually variable microbiome profiles, with *Lachnospiraceae* and medium chain fatty acids as protective features. Bioorthogonal non-canonical amino acid tagging selectively identified bacterial species in response to medium chain fatty acids. Metagenomic analysis identified high strain-level dynamics in response to EEN. Functional changes of diet-exposed fecal microbiota were further validated in a combined approach using gut chemostat cultures and microbiota transfer into germ-free *Il10*-deficient mice. Dietary model conditions induced individual patient-specific strain signatures to prevent or cause IBD-like inflammation in gnotobiotic mice. Hence, we provide evidence that EEN therapy operates through explicit functional changes of temporally and individually variable microbiome profiles.
