## Supplementary material for "Exclusive Enteral Nutrition Initiates Individual Protective Microbiome Changes to Induce Remission in Pediatric Crohn’s Disease": Table S6

### Sheet: een_supplementary_table_s3
species_id	zotu	coefficient	weighted_coefficient	rank_product	uhgg_taxonomy	ezbc_id	network_association
102478	Zotu1	0.821	0.047	1	s__Bacteroides_B dorei	Phocaeicola vulgatus
100032	Zotu10	0.933	0.024	1	s__Hungatella effluvii	Hungatella hominis	EEN
100062	Zotu100	0.603	0.001	1	s__Intestinibacter bartlettii	Intestinibacter bartlettii	EEN
102327	Zotu103	0.199	0.001	2	s__Oscillibacter sp900066435	Dysosmobacter welbionis
100562	Zotu106	0.541	0.001	1	s__Lachnospira sp000437735	Lachnospira pectinoschiza
102538	Zotu107	0.416	0.002	2	s__Klebsiella pneumoniae	Klebsiella granulomatis
102478	Zotu11	0.309	0.012	2	s__Bacteroides_B dorei	Phocaeicola vulgatus
101349	Zotu119	0.604	0.001	1	s__Veillonella parvula_A	Veillonella hominis
101337	Zotu12	0.492	0.004	1	s__Bacteroides fragilis	Bacteroides fragilis
102328	Zotu125	0.577	0.002	2	s__Clostridium_M asparagiforme	Enterocloster lavalensis
101338	Zotu13	0.522	0.007	1	s__Blautia_A wexlerae	Blautia luti	PostEEN
100041	Zotu138	0.416	0	2	s__Acetatifactor sp900066365	Waltera intestinalis
101378	Zotu14	0.657	0.017	1	s__Bacteroides ovatus	Bacteroides ovatus
100146	Zotu146	0.138	0	2	s__Dorea formicigenerans	Dorea formicigenerans
100080	Zotu150	0.841	0.002	1	s__Anaerostipes caccae	Anaerostipes caccae
100151	Zotu152	0.682	0.001	1	s__Clostridium paraputrificum	Clostridium paraputrificum
100028	Zotu155	0.236	0	2	s__Anaerostipes hadrus_A	Enterocloster PAC001295_s	PostEEN
103681	Zotu158	0.651	0.002	1	s__Bacteroides stercoris	Bacteroides stercoris
102040	Zotu16	0.442	0.001	1	s__	Faecalibacterium duncaniae	PostEEN
100150	Zotu160	0.473	0.001	2	s__Hungatella hathewayi	Hungatella hathewayi	EEN
102504	Zotu165	0.922	0.002	1	s__Enterobacter himalayensis	Enterobacter hormaechei subsp. Hoffmannii
101300	Zotu17	0.553	0.002	1	s__Faecalibacterium prausnitzii_K	Faecalibacterium PRLD_s
102454	Zotu18	0.924	0.01	1	s__Akkermansia muciniphila	Akkermansia muciniphila
102926	Zotu193	0.265	0	2	s__CAG-83 sp000431575	Vescimonas coprocola
100193	Zotu194	0.26	0	2	s__KLE1615 sp900066985	f_Lachnospiraceae
103074	Zotu196	0.66	0.001	1	s__Clostridium_Q sp000435655	Enterocloster PAC001282_s
100243	Zotu197	0.449	0.002	2	s__Bacteroides_B massiliensis	Phocaeicola massiliensis
100196	Zotu2	0.917	0.051	1	s__Bacteroides thetaiotaomicron	Bacteroides thetaiotaomicron
103937	Zotu20	0.694	0.001	1	s__Gemmiger sp003476825	Gemmiger PAC001173_s
101770	Zotu205	0.368	0	2	s__Prevotella sp900313215	Prevotella EU728732_s
100695	Zotu205	0.265	0	2	s__Prevotella sp000436035	Prevotella EU728732_s
101292	Zotu22	0.756	0.003	1	s__Bifidobacterium infantis	Bifidobacterium longum subsp. longum
101378	Zotu23	0.494	0.009	2	s__Bacteroides ovatus	Bacteroides koreensis
103056	Zotu232	0.633	0.001	2	s__	Fusobacterium mortiferum
101367	Zotu25	0.538	0.006	1	s__Clostridium_Q symbiosum	Clostridium symbiosum	EEN
102528	Zotu26	0.711	0.004	1	s__Anaerostipes hadrus	Anaerostipes hadrus	PostEEN
100252	Zotu262	0.356	0	2	s__Blautia_A obeum_B	Blautia intestinalis
101374	Zotu27	0.612	0.006	1	s__Faecalicatena torques	Ruminococcus torques	EEN
100123	Zotu28	0.828	0.006	1	s__Blautia sp001304935	Blautia hansenii	EEN
102293	Zotu29	0.879	0.005	1	s__Prevotella copri	Prevotella VZCB_s	EEN
102330	Zotu306	0.628	0.002	1	s__Eisenbergiella tayi	Extibacter muris
100179	Zotu31	0.766	0.01	1	s__	Enterocloster aldensis	EEN
100289	Zotu315	0.867	0.002	1	s__Prevotella buccae	Prevotella buccae
100251	Zotu32	0.672	0.003	1	s__Fusicatenibacter saccharivorans	Fusicatenibacter saccharivorans
102369	Zotu33	0.765	0.005	1	s__Clostridioides difficile	Clostridioides difficile
101396	Zotu34	0.829	0.011	1	s__Absiella innocuum	Clostridium innocuum	EEN
100253	Zotu347	0.579	0.001	1	s__Holdemanella sp002299315	Holdemanella porci
100076	Zotu35	0.774	0.002	1	s__Roseburia intestinalis	Roseburia intestinalis
100014	Zotu36	0.968	0.011	1	s__Clostridium butyricum	Clostridium chromiireducens
102438	Zotu38	0.507	0.011	1	s__Parabacteroides distasonis	Parabacteroides distasonis
102322	Zotu4	0.753	0.008	2	s__Escherichia marmotae	Escherichia coli	EEN
102506	Zotu4	0.555	0.017	1	s__Escherichia coli_D	Escherichia coli	EEN
100084	Zotu40	0.459	0.002	1	s__Gemmiger formicilis	Gemmiger formicilis
101345	Zotu41	0.561	0.005	1	s__Bacteroides xylanisolvens	Bacteroides xylanisolvens
101294	Zotu42	0.697	0.007	2	s__Parasutterella excrementihominis	Parasutterella excrementihominis
102395	Zotu43	0.428	0.001	1	s__Bifidobacterium adolescentis	Bifidobacterium adolescentis
100148	Zotu44	0.836	0.003	1	s__Tyzzerella nexilis	Clostridium nexile
100249	Zotu45	0.598	0.003	1	s__Faecalicatena faecis	Mediterraneibacter faecis
101400	Zotu46	0.685	0.006	1	s__Erysipelatoclostridium ramosum	Thomasclavelia ramosa	EEN
101346	Zotu48	0.389	0.006	2	s__Bacteroides uniformis	Bacteroides uniformis
100099	Zotu49	0.462	0.004	1	s__Flavonifractor plautii	Flavonifractor plautii	EEN
101493	Zotu5	0.728	0.022	1	s__Clostridium_M bolteae	Enterocloster bolteae	EEN
101386	Zotu5	0.56	0.021	2	s__Clostridium_M clostridioforme	Enterocloster bolteae	EEN
100013	Zotu51	0.739	0.004	1	s__	Bacteroides xylanisolvens
102293	Zotu52	0.412	0.002	2	s__Prevotella copri	Prevotella VZCB_s
100159	Zotu53	0.154	0	2	s__Sellimonas intestinalis	Blautia massiliensis
100142	Zotu53	0.712	0.002	1	s__Blautia_A massiliensis	Blautia massiliensis
101490	Zotu54	0.501	0	1	s__Bifidobacterium catenulatum	Bifidobacterium pseudocatenulatum
100074	Zotu55	0.771	0.005	1	s__Alistipes onderdonkii	Alistipes onderdonkii subsp. Onderdonkii
101302	Zotu57	0.352	0.003	2	s__Alistipes putredinis	Alistipes putredinis
102455	Zotu58	0.731	0.003	1	s__Bacteroides cellulosilyticus	Bacteroides cellulosilyticus
102549	Zotu59	0.327	0.003	2	s__Bacteroides caccae	Bacteroides caccae
101346	Zotu6	0.649	0.018	1	s__Bacteroides uniformis	Bacteroides uniformis
101315	Zotu60	0.604	0.002	1	s__Coprococcus_B comes	Coprococcus comes
104158	Zotu61	0.501	0.002	1	s__Dialister invisus	Dialister invisus
100271	Zotu63	0.644	0.002	1	s__Roseburia inulinivorans	Roseburia inulinivorans
102351	Zotu64	0.533	0.002	1	s__Klebsiella_A michiganensis	Klebsiella grimontii
102453	Zotu65	0.715	0.005	1	s__Akkermansia muciniphila_B	Akkermansia massiliensis
100196	Zotu66	0.228	0.006	2	s__Bacteroides thetaiotaomicron	Bacteroides faecis
100243	Zotu67	0.381	0.002	1	s__Bacteroides_B massiliensis	Phocaeicola massiliensis
100133	Zotu69	0.592	0.003	1	s__Blautia_A sp000433815	Blautia caecimuris
101380	Zotu7	0.883	0.024	1	s__Faecalicatena gnavus	Ruminococcus gnavus
102330	Zotu75	0.45	0.001	2	s__Eisenbergiella tayi	Eisenbergiella tayi	EEN
103682	Zotu78	0.779	0.006	1	s__Ruthenibacterium lactatiformans	Ruthenibacterium lactatiformans	EEN
100107	Zotu79	0.687	0.005	1	s__Klebsiella_A oxytoca	Mixta hanseatica
102545	Zotu8	0.342	0.004	2	s__Faecalibacterium prausnitzii_G	Faecalibacterium longum
100107	Zotu80	0.543	0.003	2	s__Klebsiella_A oxytoca	Enterobacter LGIT_s
101313	Zotu81	0.514	0.002	1	s__Bacteroides eggerthii	Bacteroides eggerthii
101694	Zotu84	0.609	0.002	2	s__Enterococcus faecalis	Enterococcus faecalis
100323	Zotu85	0.622	0.003	2	s__Enterococcus_D sp002850555	Enterococcus casseliflavus
100045	Zotu89	0.777	0.002	1	s__Erysipelatoclostridium sp000752095	Faecalibacillus intestinalis
102272	Zotu9	0.62	0.004	1	s__Faecalibacterium prausnitzii_D	Faecalibacterium duncaniae	PostEEN
103694	Zotu90	0.598	0.001	1	s__Agathobacter faecis	Roseburia faecis
100052	Zotu92	0.713	0.006	1	s__Anaerostipes sp000508985	Anaerostipes hominis
102351	Zotu94	0.633	0.002	2	s__Klebsiella_A michiganensis	Enterobacter hormaechei subsp. Hormaechei
101361	Zotu95	0.471	0.002	1	s__Sutterella wadsworthensis_B	Sutterella wadsworthensis
102538	Zotu96	0.451	0.003	1	s__Klebsiella pneumoniae	Klebsiella pneumoniae subsp. Rhinoscleromatis
100078	Zotu97	0.603	0.001	1	s__Lachnospira rogosae	Bacteroides galacturonicus
101359	Zotu98	0.343	0.002	2	s__Bilophila wadsworthia	Bilophila wadsworthia
