## Supplementary material for "Exclusive Enteral Nutrition Initiates Individual Protective Microbiome Changes to Induce Remission in Pediatric Crohn’s Disease": Table S7

### Sheet: een_supplementary_table_s4
motu_id	indicator_ score	species_ log2_fold_ change	species_ pvalue	species_overall_ mean_relative_ abundance	num_ intrasubject_ sample_pairs	mean_pairwise_ braycurtis_ dissimilarity	transition_ turnover_ effect	transition_ turnover_ pvalue	zotu_match	uhgg_taxonomy	ezbc_id
103682	3.128	2.2	0.0038	0.0188	176	0.44	-0.08	0.12	Zotu78	s__Ruthenibacterium lactatiformans	Ruthenibacterium lactatiformans
101338	3.095	-2.3	0.782	0.0215	151	0.41	-0.07	0.12	Zotu13	s__Blautia_A wexlerae	Blautia luti
102478	2.746	0.7	0.7764	0.0955	154	0.29	-0.04	0.42	Zotu1, Zotu11	s__Bacteroides_B dorei	Phocaeicola vulgatus
102528	2.58	-3.8	0.1046	0.0158	125	0.34	0.12	0.28	Zotu26	s__Anaerostipes hadrus	Anaerostipes hadrus
101493	2.066	1.5	0.0182	0.0143	191	0.51	-0.06	0.26	Zotu5	s__Clostridium_M bolteae	Enterocloster bolteae
102545	1.726	-2	0.0962	0.0199	116	0.37	0.11	0.02	Zotu8	s__Faecalibacterium prausnitzii_G	Faecalibacterium longum
101378	1.514	-1.8	0.1398	0.0175	145	0.32	0.15	0.02	Zotu14, Zotu23	s__Bacteroides ovatus	Bacteroides ovatus, Bacteroides koreensis
102506	1.2	0.9	0.6322	0.0143	144	0.63	0.26	0.02	Zotu4	s__Escherichia coli_D	Escherichia coli
101346	1.2	-1.3	0.0739	0.0518	163	0.11	0.04	0.34	Zotu48, Zotu6	s__Bacteroides uniformis	Bacteroides uniformis
101396	1.051	2	0.0027	0.0064	180	0.45	0.12	0.1	Zotu34	s__Absiella innocuum	Clostridium innocuum
101380	0.997	0.4	0.2312	0.0244	207	0.47	0.02	1	Zotu7	s__Faecalicatena gnavus	Ruminococcus gnavus
100217	0.964	-5.9	0.0106	0.0067	81	0.3	-0.06	0.54		s__Acetatifactor sp900066565
100196	0.647	-1.4	0.9096	0.0362	159	0.08	0.02	0.56	Zotu2, Zotu66	s__Bacteroides thetaiotaomicron	Bacteroides thetaiotaomicron, Bacteroides faecis
104158	0.605	-10.7	0.0012	0.0078	36	0.2	-0.12	0.3	Zotu61	s__Dialister invisus	Dialister invisus
102544	0.494	1.4	0.0008	0.0044	197	0.39	-0.05	0.16		s__Eggerthella lenta
100271	0.47	-5.1	0.0043	0.0044	71	0.29	-0.18	0.1	Zotu63	s__Roseburia inulinivorans	Roseburia inulinivorans
102272	0.43	-3.2	0.0303	0.013	37	0.28	-0.46	0.02	Zotu9	s__Faecalibacterium prausnitzii_D	Faecalibacterium duncaniae
102327	0.426	-2.8	1	0.0052	130	0.23	0.1	0.04	Zotu103	s__Oscillibacter sp900066435	Dysosmobacter welbionis
100150	0.416	5	0.0096	0.0042	92	0.22	0.15	0.02	Zotu160	s__Hungatella hathewayi	Hungatella hathewayi
101292	0.392	-4.5	0.0045	0.0046	73	0.26	-0.07	0.26	Zotu22	s__Bifidobacterium infantis	Bifidobacterium longum subsp. longum
100251	0.386	-5.2	0.0052	0.0076	112	0.09	0.05	0.18	Zotu32	s__Fusicatenibacter saccharivorans	Fusicatenibacter saccharivorans
100099	0.357	0.4	0.0654	0.0126	201	0.38	-0.08	0.08	Zotu49	s__Flavonifractor plautii	Flavonifractor plautii
101367	0.33	1.3	0.1167	0.0105	170	0.14	0.02	0.28	Zotu25	s__Clostridium_Q symbiosum	Clostridium symbiosum
100076	0.281	-12.4	0.0029	0.0045	26	0.19	0.02	0.02	Zotu35	s__Roseburia intestinalis	Roseburia intestinalis
103702	0.269	-3.3	0.0555	0.0035	93	0.25	-0.05	0.14		s__Eisenbergiella sp900066775
100249	0.266	-1.9	0.6379	0.0118	105	0.11	0.02	0.74	Zotu45	s__Faecalicatena faecis	Mediterraneibacter faecis
103694	0.256	-9.2	0.001	0.0063	16	0.28			Zotu90	s__Agathobacter faecis	Roseburia faecis
101302	0.249	0.8	0.5321	0.0202	107	0.15	0.05	0.12	Zotu57	s__Alistipes putredinis	Alistipes putredinis
101349	0.248	-1.1	0.9547	0.0051	88	0.5	-0.09	0.34	Zotu119	s__Veillonella parvula_A	Veillonella hominis
100133	0.222	-4	0.6566	0.0048	70	0.16	0.06	0.3	Zotu69	s__Blautia_A sp000433815	Blautia caecimuris
102438	0.213	0.4	0.1591	0.0248	131	0.16	-0.05	0.24	Zotu38	s__Parabacteroides distasonis	Parabacteroides distasonis
100084	0.188	-2.9	0.011	0.0044	70	0.21	-0.03	0.68	Zotu40	s__Gemmiger formicilis	Gemmiger formicilis
100033	0.173	-4.3	0.0035	0.0027	91	0.16	-0.14	0.02		s__CAG-41 sp900066215
104345	0.167	-6	0.0884	0.0008	38	0.91				s__Streptococcus thermophilus
100113	0.166	-1.4	0.5282	0.0014	156	0.54	0.1	0.04		s__Streptococcus salivarius
100032	0.154	0.8	0.0054	0.0046	150	0.27	0.03	0.4	Zotu10	s__Hungatella effluvii	Hungatella hominis
102504	0.148	3.4	0.0555	0.0045	41	0.23	-0.2	0.02	Zotu165	s__Enterobacter himalayensis	Enterobacter hormaechei subsp. Hoffmannii
100562	0.141	-11.4	0.0012	0.0044	28	0.1	0	0.06	Zotu106	s__Lachnospira sp000437735	Lachnospira pectinoschiza
102040	0.141	-4.4	0.064	0.0029	70	0.16	0.04	0.22	Zotu16	s__	Faecalibacterium duncaniae
102445	0.135	-4.1	0.0995	0.0037	53	0.17	0.29	0.02		s__Clostridium_Q sp003024715
101386	0.126	0.5	0.8999	0.0039	128	0.47	0.19	0.02	Zotu5	s__Clostridium_M clostridioforme	Enterocloster bolteae
103166	0.121	-5	0.048	0.0035	41	0.17	-0.03	0.24		s__
100179	0.116	0.8	0.1167	0.0032	163	0.29	-0.01	0.48	Zotu31	s__	Enterocloster aldensis
100185	0.114	-4.1	0.001	0.0015	107	0.17	-0.06	0.2		s__Agathobaculum butyriciproducens
102538	0.112	3.7	0.1167	0.0023	27	0.5	-0.19	0.62	Zotu107, Zotu96	s__Klebsiella pneumoniae	Klebsiella granulomatis, Klebsiella pneumoniae subsp. Rhinoscleromatis
101315	0.112	-4.3	0.0069	0.0012	61	0.34	0.15	0.08	Zotu60	s__Coprococcus_B comes	Coprococcus comes
